# Histology-Based Virtual RNA Inference Identifies Pathways Associated with Metastasis Risk in Colorectal Cancer

**DOI:** 10.1101/2025.04.22.25326170

**Authors:** Gokul Srinivasan, Minh-Khang Le, Zarif Azher, Xiaoying Liu, Louis Vaickus, Harsimran Kaur, Fred Kolling, Scott Palisoul, Laurent Perreard, Ken S. Lau, Keluo Yao, Joshua Levy

**Author notes:** To whom correspondence should be addressed: Joshua J. Levy, Ph.D., Director of Digital Pathology Research, Assistant Professor of Pathology and Computational Biomedicine, Cedars-Sinai Medical Center. Authors contributed equally as co-first authors (Gokul Srinivasan, Minh-Khang Le).

## Abstract

Colorectal cancer (CRC) remains a major health concern, with over 150,000 new diagnoses and more than 50,000 deaths annually in the United States, underscoring an urgent need for improved screening, prognostication, disease management, and therapeutic approaches. The tumor microenvironment (TME)—comprising cancerous and immune cells interacting within the tumor’s spatial architecture—plays a critical role in disease progression and treatment outcomes, reinforcing its importance as a prognostic marker for metastasis and recurrence risk. However, traditional methods for TME characterization, such as bulk transcriptomics and multiplex protein assays, lack sufficient spatial resolution. Although spatial transcriptomics (ST) allows for the high-resolution mapping of whole transcriptomes at near-cellular resolution, current ST technologies (e.g., Visium, Xenium) are limited by high costs, low throughput, and issues with reproducibility, preventing their widespread application in large-scale molecular epidemiology studies. In this study, we refined and implemented Virtual RNA Inference (VRI) to derive ST-level molecular information directly from hematoxylin and eosin (H&E)-stained tissue images. Our VRI models were trained on the largest matched CRC ST dataset to date, comprising 45 patients and more than 300,000 Visium spots from primary tumors. Using state-of-the-art architectures (UNI, ResNet-50, ViT, and VMamba), we achieved a median Spearman’s correlation coefficient of 0.546 between predicted and measured spot-level expression. As validation, VRI-derived gene signatures linked to specific tissue regions (tumor, interface, submucosa, stroma, serosa, muscularis, inflammation) showed strong concordance with signatures generated via direct ST, and VRI performed accurately in estimating cell-type proportions spatially from H&E slides. In an expanded CRC cohort controlling for tumor invasiveness and clinical factors, we further identified VRI-derived gene signatures significantly associated with key prognostic outcomes, including metastasis status. Although certain tumor-related pathways are not fully captured by histology alone, our findings highlight the ability of VRI to infer a wide range of “histology-associated” biological pathways at near-cellular resolution without requiring ST profiling. Future efforts will extend this framework to expand TME phenotyping from standard H&E tissue images, with the potential to accelerate translational CRC research at scale.
