## Supplementary Table 2 for "Histology-Based Virtual RNA Inference Identifies Pathways Associated with Metastasis Risk in Colorectal Cancer"

### Sheet: Sheet1
Gene_set	Term	Overlap	P-value	Adjusted P-value	Old P-value	Old Adjusted P-value	Odds Ratio	Combined Score	Genes	decile
GO_Molecular_Function_2023	Cadherin Binding (GO:0045296)	"9/319"	3.18188e-05	0.00344865	0	0	6.24991	64.7207	LAD1;BAIAP2L1;CDH1;CALD1;EPCAM;EPS8L2;PKP3;CGN;CDH17	9
GO_Molecular_Function_2023	Calcium Ion Binding (GO:0005509)	"9/346"	5.97085e-05	0.00344865	0	0	5.74125	55.8396	VIL1;TPD52;SPARC;GALNT3;CDH1;DSG2;S100A14;MYL9;CDH17	9
GO_Molecular_Function_2023	Cadherin Binding Involved In Cell-Cell Adhesion (GO:0098641)	"3/17"	7.83783e-05	0.00344865	0	0	43.9308	415.32	BAIAP2L1;EPCAM;PKP3	9
GO_Molecular_Function_2023	Keratin Filament Binding (GO:1990254)	"2/5"	0.000245087	0.00808788	0	0	135.354	1125.32	FAM83H;VIM	9
GO_Molecular_Function_2023	Actin Binding (GO:0003779)	"6/183"	0.000316241	0.00834877	0	0	7.11251	57.3198	CALD1;TPM2;EPS8L2;PRSS8;CGN;EPS8L3	9
GO_Molecular_Function_2023	Protein Homodimerization Activity (GO:0042803)	"11/662"	0.000471051	0.0727174	0	0	3.65452	27.9956	TOP2A;TOX3;GALE;JUP;S100A6;CHMP4C;SORD;S100P;F11R;ECT2;PAFAH1B3	8
GO_Molecular_Function_2023	Protein Binding Involved In Heterotypic Cell-Cell Adhesion (GO:0086080)	"2/9"	0.000870867	0.0727174	0	0	57.9971	408.649	JUP;PKP2	8
GO_Molecular_Function_2023	DNA Binding, Bending (GO:0008301)	"2/17"	0.00320529	0.149089	0	0	27.0544	155.372	TOP2A;HMGA1	8
GO_Molecular_Function_2023	WW Domain Binding (GO:0050699)	"2/20"	0.0044345	0.149089	0	0	22.542	122.14	TRAF4;SCNN1A	8
GO_Molecular_Function_2023	Cadherin Binding (GO:0045296)	"6/319"	0.00534543	0.149089	0	0	3.99436	20.8965	JUP;ARHGEF16;PKP2;SFN;S100P;F11R	8
GO_Molecular_Function_2023	DNA Polymerase Binding (GO:0070182)	"3/19"	0.000110881	0.01763	0	0	38.4356	350.035	CDT1;HSP90AA1;HSP90AB1	7
GO_Molecular_Function_2023	MHC Class II Protein Complex Binding (GO:0023026)	"3/25"	0.000257515	0.0204724	0	0	27.9447	230.947	HSPA8;HSP90AA1;HSP90AB1	7
GO_Molecular_Function_2023	ATP Binding (GO:0005524)	"7/279"	0.000505538	0.0244351	0	0	5.43153	41.2247	HSPA8;HSP90AA1;HSP90AB1;PLK1;ATP1A1;TRIP13;NME1	7
GO_Molecular_Function_2023	Purine Ribonucleoside Triphosphate Binding (GO:0035639)	"9/476"	0.000636625	0.0244351	0	0	4.11551	30.2874	HSPA8;TUBA1C;HSP90AA1;HSP90AB1;PLK1;ATP1A1;TRIP13;TUBB4B;NME1	7
GO_Molecular_Function_2023	Sulfurtransferase Activity (GO:0016783)	"2/9"	0.000870867	0.0244351	0	0	57.9971	408.649	TST;TSTD1	7
GO_Molecular_Function_2023	Transmembrane Receptor Protein Tyrosine Kinase Activity (GO:0004714)	"5/50"	5.00741e-06	0.000826223	0	0	23.2222	283.418	ERBB2;MST1R;FGFR4;MET;EPHB3	6
GO_Molecular_Function_2023	Cadherin Binding (GO:0045296)	"7/319"	0.00110913	0.0846935	0	0	4.72553	32.1534	GPRC5A;ATIC;IDH1;ITGA6;PROM1;CD46;YWHAZ	6
GO_Molecular_Function_2023	Protein Tyrosine Kinase Activity (GO:0004713)	"4/99"	0.00153988	0.0846935	0	0	8.6864	56.2536	ERBB2;MST1R;MET;FRK	6
GO_Molecular_Function_2023	DNA Polymerase Binding (GO:0070182)	"2/19"	0.00400405	0.165167	0	0	23.8691	131.768	FANCI;PCNA	6
GO_Molecular_Function_2023	Ribosome Binding (GO:0043022)	"3/85"	0.00890773	0.221391	0	0	7.47473	35.287	EFNA1;EIF6;C1QBP	6
GO_Molecular_Function_2023	Nucleoside Diphosphate Phosphatase Activity (GO:0017110)	"2/14"	0.00216577	0.207573	0	0	33.8231	207.504	ENTPD6;NUDT15	5
GO_Molecular_Function_2023	mRNA 5'-UTR Binding (GO:0048027)	"2/24"	0.00635855	0.207573	0	0	18.4397	93.2672	SHMT2;NCL	5
GO_Molecular_Function_2023	FAD Binding (GO:0071949)	"2/25"	0.00688907	0.207573	0	0	17.6371	87.7942	SQLE;AOC1	5
GO_Molecular_Function_2023	Kinase Binding (GO:0019900)	"7/460"	0.0083181	0.207573	0	0	3.23124	15.4755	CCNA2;GRB7;TFRC;PRC1;WWC1;KIF11;AURKB	5
GO_Molecular_Function_2023	Chromatin DNA Binding (GO:0031490)	"3/83"	0.00834601	0.207573	0	0	7.66237	36.6719	REPIN1;HDAC1;ACTL6A	5
GO_Molecular_Function_2023	Nucleoside Diphosphate Kinase Activity (GO:0004550)	"2/14"	0.00216577	0.188466	0	0	33.8231	207.504	DTYMK;NME2	4
GO_Molecular_Function_2023	Nucleobase-Containing Compound Kinase Activity (GO:0019205)	"2/18"	0.00359424	0.188466	0	0	25.3622	142.749	DTYMK;NME2	4
GO_Molecular_Function_2023	Cysteine-Type Endopeptidase Inhibitor Activity Involved In Apoptotic Process (GO:0043027)	"2/19"	0.00400405	0.188466	0	0	23.8691	131.768	PRDX5;DPEP1	4
GO_Molecular_Function_2023	Phosphotransferase Activity, Phosphate Group As Acceptor (GO:0016776)	"2/20"	0.0044345	0.188466	0	0	22.542	122.14	DTYMK;NME2	4
GO_Molecular_Function_2023	snoRNA Binding (GO:0030515)	"2/31"	0.0104725	0.250007	0	0	13.9838	63.7523	NHP2;DDX21	4
GO_Molecular_Function_2023	CDP-alcohol Phosphatidyltransferase Activity (GO:0017169)	"2/6"	0.000366432	0.0491019	0	0	101.51	803.118	CDS1;SELENOI	3
GO_Molecular_Function_2023	Oxidoreductase Activity, Acting On The Aldehyde Or Oxo Group Of Donors, NAD Or NADP As Acceptor (GO:0016620)	"2/20"	0.0044345	0.257898	0	0	22.542	122.14	HSD17B12;FAR2	3
GO_Molecular_Function_2023	RNA Polymerase II-specific DNA-binding Transcription Factor Binding (GO:0061629)	"5/228"	0.00577383	0.257898	0	0	4.64409	23.9376	MLXIPL;IFI27;NR1I2;HES1;ETS2	3
GO_Molecular_Function_2023	DNA-binding Transcription Factor Binding (GO:0140297)	"5/282"	0.0136674	0.26082	0	0	3.72848	16.0054	MLXIPL;IFI27;CEBPG;HES1;ETS2	3
GO_Molecular_Function_2023	Phosphoric Diester Hydrolase Activity (GO:0008081)	"2/44"	0.0204295	0.26082	0	0	9.64917	37.5428	PLCB4;FAM83B	3
GO_Molecular_Function_2023	Single-Stranded DNA Helicase Activity (GO:0017116)	"4/22"	4.01581e-06	0.00052021	0	0	46.0231	571.85	RFC4;MCM5;DNA2;MCM6	2
GO_Molecular_Function_2023	Endodeoxyribonuclease Activity, Producing 5'-Phosphomonoesters (GO:0016888)	"3/8"	6.66935e-06	0.00052021	0	0	123.062	1466.65	FEN1;EXO1;DNA2	2
GO_Molecular_Function_2023	DNA Endonuclease Activity (GO:0004520)	"3/21"	0.000151088	0.00785657	0	0	34.1615	300.541	FEN1;EXO1;DNA2	2
GO_Molecular_Function_2023	5'-Flap Endonuclease Activity (GO:0017108)	"2/5"	0.000245087	0.0087488	0	0	135.354	1125.32	FEN1;EXO1	2
GO_Molecular_Function_2023	Metal Ion Binding (GO:0046872)	"10/521"	0.00028041	0.0087488	0	0	4.21592	34.4831	NT5C3A;FEN1;MELK;ANXA2;VSNL1;TESC;IHH;FBLN1;CDHR5;SLC39A4	2
GO_Molecular_Function_2023	Single-Stranded DNA Binding (GO:0003697)	"5/96"	0.000120477	0.0168668	0	0	11.4569	103.388	RAD51AP1;RECQL4;CDC45;RAD51;BRCA2	1
GO_Molecular_Function_2023	Protein Serine/Threonine/Tyrosine Kinase Activity (GO:0004712)	"3/26"	0.000290049	0.0203035	0	0	26.7284	217.715	TTK;AURKA;MAP2K6	1
GO_Molecular_Function_2023	Low-Density Lipoprotein Particle Binding (GO:0030169)	"2/16"	0.00283741	0.116952	0	0	28.9883	170.013	PCSK9;THBS1	1
GO_Molecular_Function_2023	Actinin Binding (GO:0042805)	"2/20"	0.0044345	0.116952	0	0	22.542	122.14	CSRP1;PPARG	1
GO_Molecular_Function_2023	Single-Stranded DNA Helicase Activity (GO:0017116)	"2/22"	0.0053565	0.116952	0	0	20.2857	106.083	RAD51;DSCC1	1
GO_Molecular_Function_2023	Endopeptidase Inhibitor Activity (GO:0004866)	"5/112"	0.000248278	0.0221394	0	0	9.73586	80.817	SERPINF1;SERPINE1;SERPING1;TIMP3;TIMP1	0
GO_Molecular_Function_2023	Actin Binding (GO:0003779)	"6/183"	0.000316241	0.0221394	0	0	7.11251	57.3198	ITGB1;PDLIM3;GSN;TPM1;KCNMA1;MSN	0
GO_Molecular_Function_2023	Nitric-Oxide Synthase Binding (GO:0050998)	"2/6"	0.000366432	0.0221394	0	0	101.51	803.118	CAV1;ATP2B4	0
GO_Molecular_Function_2023	Protein Homodimerization Activity (GO:0042803)	"11/662"	0.000471051	0.0221394	0	0	3.65452	27.9956	PLN;RBPMS;ACTN1;ZBTB16;HSPB8;TPM1;PECAM1;HSPB1;APOE;FGFR1;MCL1	0
GO_Molecular_Function_2023	Platelet-Derived Growth Factor Receptor Binding (GO:0005161)	"2/12"	0.00158105	0.0495109	0	0	40.5918	261.804	PDGFRB;IL1R1	0
